# Differential DNA Methylation and Delirium After Anesthesia and Surgery

**DOI:** 10.64898/2026.06.12.26355544

**Authors:** Kirk J. Hogan, Miles Berger, Sydney P. Kolstad, Andy Madrid, Bethany Hsia, Mary C. Wright, Michael Devinney, Melody R. Smith, Reid S. Alisch

## Abstract

**Background:** DNA methylation is an epigenetic modification that regulates gene expression in response to environmental exposures. We measured differential DNA methylation levels in blood before after general anesthesia and surgery in participants with and without postoperative delirium (POD) and postoperative neurocognitive disorder (PNCD).

**Methods:** Blood sampling, delirium assessment and cognitive testing were prospectively performed at baseline before non-cardiac, non-neurologic surgery, and at 24 hours (24h) and 6 weeks (6wk) thereafter in 94 participants comprising 13 with POD and 81 without POD, and 40 with PNCD and 54 without PNCD 6wk after surgery who were matched for age and sex in the INTUIT and MADCO cohorts. DNA methylation was assessed using the Illumina Infinium MethylationEPIC Beadchip.

**Results:** 132 differentially methylated positions (DMPs) annotated to 198 differentially methylated genes (DMGs) were identified in 94 participants 24h after surgery compared to baseline with a local false discovery rate (LFDR) <0.05 including *CHRNB1*, *LGALS1*, *SMAD4*, *RYR2*, *CHST11*, *CDC25B*, *OBSCN*, *ABHD16A*. No DMPs were identified between samples collected at baseline compared to 6wk after surgery. In baseline samples, 8 DMPs annotated to 12 DMGs were identified between participants who did and did not develop POD including *MBTD1, BID, PPAN, ANGPTL6, PHF21B,* and *RBM5*. In 24h samples, 87 DMPs annotated to 91 DMGs were identified between participants with and without POD including *CLEC19A, FILIP1, ERICH1, PSENEN, SLC6A3,* and *TMEM196.* In 6wk samples, 1 DMP annotated to *FILIP1* and *LOC124901509* in participants with and without POD. No DMPs in baseline, 24h or 6wk blood samples were identified between patients with and without PNCD at 6k after surgery.

**Conclusions:** Differential DNA methylation levels are present throughout the genome 24h after anesthesia and surgery. Differential DNA methylation levels before surgery and at 24h after surgery distinguishes patients with and without POD. Differential DNA methylation levels were not identified between baseline and 6wk after surgery in the entire cohort, or between patients with and without PNCD at 6 weeks.
