## Supplemental Table 1 for "Differential DNA Methylation and Delirium After Anesthesia and Surgery"

### Sheet: Sheet1
Supplemental Table 1: Differentially methylated positions between participants baseline to 24 hours post surgery
CpG	Chromosome	Postion (hg38)	Methylation Difference	LFDR	P-Value	Category	Gene Symbol	Annotation Type
cg05119480	chr12	104456967	-0.0527529	5.11003e-05	7.06857e-12	hypo	CHST11;CHST11;CHST11	hg38_genes_promoters;hg38_genes_5UTRs;hg38_genes_exons
cg00314018	chr20	3795613	-0.0338096	0.000306884	3.01645e-09	hypo	CDC25B;CDC25B	hg38_genes_promoters;hg38_genes_introns
cg01883025	chr16	30429830	-0.0374512	0.000306884	2.34558e-09	hypo	DCTPP1;ZNF771;DCTPP1;ZNF771	hg38_genes_promoters;hg38_genes_exons;hg38_genes_introns;hg38_genes_3UTRs
cg12224898	chr2	96305713	-0.0436939	0.000306884	1.02154e-09	hypo	SNRNP200;SNRNP200	hg38_genes_promoters;hg38_genes_introns
cg15504408	chr10	118342392	-0.0259136	0.000933179	3.68324e-09	hypo	LINC00867;FAM204A;LINC00867;LINC00867	hg38_genes_promoters;hg38_genes_promoters;hg38_genes_exons;hg38_genes_introns
cg01579019	chr8	27837999	-0.0344639	0.00176222	2.95219e-08	hypo	PBK;PBK;PBK	hg38_genes_promoters;hg38_genes_5UTRs;hg38_genes_exons
cg05225373	chr14	55191249	-0.0611408	0.00176222	3.11114e-08	hypo	LOC105370508;DLGAP5;DLGAP5	hg38_genes_promoters;hg38_genes_promoters;hg38_genes_introns
cg06665941	chr21	33230564	0.0346084	0.00176222	2.98111e-08	hyper	IFNAR2;IFNAR2-IL10RB;LOC105372787	hg38_genes_introns;hg38_genes_introns;hg38_genes_introns
cg24102938	chr17	30117026	-0.030916	0.00176222	1.99161e-08	hypo	MIR423;NSRP1;NSRP1;NSRP1;NSRP1;NSRP1	hg38_genes_promoters;hg38_genes_promoters;hg38_genes_1to5kb;hg38_genes_5UTRs;hg38_genes_exons;hg38_genes_introns
cg27565365	chr6	26286034	-0.0311151	0.00311002	3.48979e-08	hypo	H4C8;LOC124901287	hg38_genes_promoters;hg38_genes_exons
cg01541398	chr17	67044867	-0.0264665	0.00378771	1.3495e-07	hypo	CACNG1	hg38_genes_exons
cg03498383	chr16	67968141	-0.0281603	0.00378771	6.56794e-08	hypo	SLC12A4;SLC12A4	hg38_genes_1to5kb;hg38_genes_introns
cg15440370	chr19	5690436	0.0285888	0.00378771	6.09643e-08	hyper	RPL36;RPL36;RPL36	hg38_genes_5UTRs;hg38_genes_exons;hg38_genes_introns
cg23508264	chr11	62647552	-0.0320274	0.00378771	1.49113e-07	hypo	GANAB;INTS5	hg38_genes_promoters;hg38_genes_exons
cg26048388	chr10	7787720	-0.0273368	0.00378771	1.30409e-07	hypo	ATP5F1C;KIN	hg38_genes_promoters;hg38_genes_introns
cg26411549	chr1	28088800	-0.05358	0.00378771	4.21088e-08	hypo	EYA3	hg38_genes_promoters
cg21920221	chr5	172185885	-0.0349552	0.0043791	1.65059e-07	hypo	STK10	hg38_genes_introns
cg00260857	chr15	75903817	-0.0282858	0.00582352	2.74698e-07	hypo	FBXO22	hg38_genes_promoters
cg09544149	chr10	78829071	0.0950876	0.00582352	3.28369e-07	hyper
cg10999189	chr20	34852453	-0.0598366	0.00582352	3.5733e-07	hypo	GGT7;GGT7	hg38_genes_promoters;hg38_genes_exons
cg11911418	chr18	50967389	-0.0259315	0.00582352	2.54736e-07	hypo	ELAC1;SMAD4	hg38_genes_promoters;hg38_genes_promoters
cg12676149	chr6	30171857	-0.029389	0.00582352	2.16674e-07	hypo	TRIM15	hg38_genes_exons
cg17608500	chr1	154983235	0.0358619	0.00582352	2.01639e-07	hyper	FLAD1;FLAD1	hg38_genes_promoters;hg38_genes_1to5kb
cg20674638	chr5	52988951	-0.0266272	0.00582352	2.83164e-07	hypo	ITGA2;ITGA2-AS1	hg38_genes_promoters;hg38_genes_introns
cg24218995	chr18	70205898	-0.029581	0.00582352	2.90924e-07	hypo	LOC105372180;RTTN;RTTN;LOC105372180	hg38_genes_promoters;hg38_genes_promoters;hg38_genes_1to5kb;hg38_genes_exons
cg25050372	chr6	32196171	-0.0315754	0.00582352	3.14257e-07	hypo	GPSM3;GPSM3;NOTCH4;NOTCH4	hg38_genes_promoters;hg38_genes_1to5kb;hg38_genes_exons;hg38_genes_introns
cg25873335	chr4	51842885	-0.0547353	0.00582352	4.06127e-07	hypo	DCUN1D4;DCUN1D4	hg38_genes_promoters;hg38_genes_1to5kb
cg27086442	chr16	15056138	-0.0348749	0.00582352	3.956e-07	hypo	NTAN1;PDXDC1	hg38_genes_promoters;hg38_genes_introns
cg02112681	chr7	1080505	-0.0258837	0.0110366	5.96119e-07	hypo	GPER1;CHLSN	hg38_genes_1to5kb;hg38_genes_introns
cg04251662	chr3	4493391	-0.0450429	0.0110366	7.84957e-07	hypo	ITPR1;ITPR1-DT;ITPR1;ITPR1	hg38_genes_promoters;hg38_genes_promoters;hg38_genes_5UTRs;hg38_genes_exons
cg06360218	chr22	32951821	-0.0708208	0.0110366	1.06593e-06	hypo	SYN3;SYN3	hg38_genes_1to5kb;hg38_genes_introns
cg09867084	chr11	64144895	-0.0683476	0.0110366	4.55412e-07	hypo	MACROD1	hg38_genes_introns
cg13316736	chr6	21589456	-0.0369122	0.0110366	1.01311e-06	hypo	SOX4;LOC107986579;LOC107986579	hg38_genes_1to5kb;hg38_genes_exons;hg38_genes_introns
cg16491990	chr2	20682276	-0.0394267	0.0110366	1.105e-06	hypo
cg17609600	chr2	96870155	0.0255341	0.0110366	8.31615e-07	hyper	SEMA4C;SEMA4C;SEMA4C	hg38_genes_promoters;hg38_genes_1to5kb;hg38_genes_introns
cg24248562	chr14	77377236	-0.0293474	0.0110366	1.10042e-06	hypo	SAMD15;TMED8;SAMD15	hg38_genes_promoters;hg38_genes_promoters;hg38_genes_introns
cg26213561	chr10	21497419	0.0289211	0.0110366	5.52542e-07	hyper	MIR1915HG;MIR1915	hg38_genes_promoters;hg38_genes_promoters
cg26662298	chr7	39623591	-0.0315025	0.0110366	7.20772e-07	hypo	RALA;LOC107986785;RALA;RALA	hg38_genes_promoters;hg38_genes_promoters;hg38_genes_5UTRs;hg38_genes_exons
cg00683276	chr15	90101767	0.0317171	0.0237244	2.19071e-06	hyper	IDH2-DT;IDH2-DT;IDH2;IDH2	hg38_genes_promoters;hg38_genes_1to5kb;hg38_genes_1to5kb;hg38_genes_introns
cg00875804	chr16	85611965	-0.0402728	0.0237244	1.34826e-06	hypo	GSE1;GSE1	hg38_genes_1to5kb;hg38_genes_introns
cg02564102	chr3	47782124	-0.0253323	0.0237244	2.26008e-06	hypo	SMARCC1	hg38_genes_promoters
cg03207732	chr7	54758920	-0.0263897	0.0237244	1.35547e-06	hypo	SEC61G-DT;SEC61G	hg38_genes_promoters;hg38_genes_introns
cg05264446	chr3	187739340	-0.0447291	0.0237244	1.82192e-06	hypo	BCL6-AS1;BCL6;BCL6	hg38_genes_1to5kb;hg38_genes_1to5kb;hg38_genes_introns
cg07280489	chr8	85106728	0.0263903	0.0237244	1.75756e-06	hyper	LRRCC1;LRRCC1;LOC105375933;LOC105375933	hg38_genes_promoters;hg38_genes_1to5kb;hg38_genes_exons;hg38_genes_introns
cg13170934	chr1	156752355	-0.0269126	0.0237244	2.5517e-06	hypo	HDGF;HDGF;HDGF;PRCC;HDGF	hg38_genes_promoters;hg38_genes_1to5kb;hg38_genes_exons;hg38_genes_introns;hg38_genes_introns
cg13446658	chr10	133378575	-0.0380882	0.0237244	2.3686e-06	hypo	PAOX;PAOX;LOC124902563	hg38_genes_promoters;hg38_genes_1to5kb;hg38_genes_1to5kb
cg14078322	chr17	82698964	-0.0362565	0.0237244	1.65373e-06	hypo	RAB40B;RAB40B	hg38_genes_promoters;hg38_genes_1to5kb
cg14707803	chr1	53328330	-0.0557734	0.0237244	2.13505e-06	hypo	LRP8;LRP8;LRP8-DT;LRP8	hg38_genes_promoters;hg38_genes_5UTRs;hg38_genes_exons;hg38_genes_exons
cg19037241	chr19	1371028	-0.029346	0.0237244	2.023e-06	hypo	PWWP3A;PWWP3A;PWWP3A;PWWP3A	hg38_genes_promoters;hg38_genes_1to5kb;hg38_genes_exons;hg38_genes_3UTRs
cg20087917	chr14	77457696	0.028719	0.0237244	1.37584e-06	hyper	AHSA1;VIPAS39;AHSA1;VIPAS39;VIPAS39	hg38_genes_promoters;hg38_genes_promoters;hg38_genes_1to5kb;hg38_genes_1to5kb;hg38_genes_exons
cg23010444	chr6	139376135	0.0307153	0.0237244	2.56354e-06	hyper	CITED2;LOC102723690;LOC107986651	hg38_genes_1to5kb;hg38_genes_introns;hg38_genes_introns
cg23456306	chr19	1286261	-0.028263	0.0237244	2.08538e-06	hypo	EFNA2	hg38_genes_exons
cg26522244	chr16	71289219	-0.0437137	0.0237244	2.45522e-06	hypo	CMTR2;CMTR2;CMTR2;LOC102723786;CMTR2	hg38_genes_promoters;hg38_genes_5UTRs;hg38_genes_exons;hg38_genes_introns;hg38_genes_introns
cg06553033	chr12	52876455	-0.0763087	0.023976	2.86788e-06	hypo
cg07586149	chr6	170366700	-0.0568509	0.023976	3.26993e-06	hypo	FAM120B	hg38_genes_introns
cg04681472	chr5	149847657	0.0365172	0.0244819	3.66273e-06	hyper	PPARGC1B;PPARGC1B	hg38_genes_exons;hg38_genes_3UTRs
cg15078013	chr10	45000768	-0.0349525	0.0244819	3.55121e-06	hypo	ZNF22;ZNF22-AS1;ZNF22-AS1;LOC105378283;ZNF22-AS1	hg38_genes_promoters;hg38_genes_1to5kb;hg38_genes_exons;hg38_genes_introns;hg38_genes_introns
cg16240137	chr5	172188934	0.0267231	0.0244819	3.98969e-06	hyper	STK10	hg38_genes_promoters
cg17422427	chr2	240568104	0.025622	0.0244819	3.90743e-06	hyper	RNPEPL1;RNPEPL1;ANKMY1	hg38_genes_promoters;hg38_genes_introns;hg38_genes_introns
cg26334530	chr17	49940739	-0.0629775	0.0244819	3.74252e-06	hypo
cg03399398	chr2	200510281	-0.0298781	0.0254646	4.71974e-06	hypo	KCTD18;SGO2;KCTD18	hg38_genes_promoters;hg38_genes_introns;hg38_genes_introns
cg09819078	chr1	228214995	-0.0473304	0.0254646	4.93218e-06	hypo	OBSCN;OBSCN-AS1;OBSCN	hg38_genes_promoters;hg38_genes_1to5kb;hg38_genes_exons
cg10257478	chr12	50763881	-0.0251657	0.0254646	4.72489e-06	hypo	ATF1;ATF1;LOC124902932	hg38_genes_promoters;hg38_genes_introns;hg38_genes_introns
cg13419083	chr20	34112462	-0.0386669	0.0254646	4.84011e-06	hypo	EIF2S2	hg38_genes_promoters
cg16532185	chr1	237088252	-0.0797465	0.0254646	4.71393e-06	hypo	RYR2	hg38_genes_introns
cg01800614	chr6	29751319	0.0315245	0.0296138	5.4956e-06	hyper	IFITM4P;HLA-F-AS1;HLA-F-AS1	hg38_genes_promoters;hg38_genes_1to5kb;hg38_genes_introns
cg01844154	chr6	31703097	0.0445529	0.0296138	6.19022e-06	hyper	ABHD16A;LY6G6F;LY6G6F-LY6G6D;MIR4646;ABHD16A	hg38_genes_promoters;hg38_genes_1to5kb;hg38_genes_1to5kb;hg38_genes_1to5kb;hg38_genes_introns
cg07690193	chr13	60451499	-0.0341654	0.0296138	5.49736e-06	hypo	TDRD3	hg38_genes_introns
cg07727134	chr12	119784828	-0.0271674	0.0296138	5.88623e-06	hypo	CIT;CIT;CIT;CIT	hg38_genes_promoters;hg38_genes_exons;hg38_genes_introns;hg38_genes_3UTRs
cg11323359	chr7	47745062	0.0382265	0.0296138	5.85012e-06	hyper	PKD1L1	hg38_genes_introns
cg19294043	chr16	2029494	-0.0623813	0.0296138	5.78137e-06	hypo	NHERF2;NHERF2;NHERF2	hg38_genes_promoters;hg38_genes_1to5kb;hg38_genes_introns
cg20533955	chr8	17922842	-0.0380435	0.0296138	6.03261e-06	hypo	PCM1;PCM1;PCM1;PCM1	hg38_genes_promoters;hg38_genes_1to5kb;hg38_genes_5UTRs;hg38_genes_exons
cg24594830	chr12	77065572	-0.029637	0.0296138	6.11182e-06	hypo	E2F7	hg38_genes_promoters
cg27467383	chr22	37677465	-0.0315309	0.0296138	5.99858e-06	hypo	NOL12;LGALS1	hg38_genes_1to5kb;hg38_genes_introns
cg00583303	chr5	16617279	-0.0428634	0.0333777	6.35676e-06	hypo	RETREG1-AS1;RETREG1;RETREG1-AS1;RETREG1-AS1	hg38_genes_promoters;hg38_genes_promoters;hg38_genes_exons;hg38_genes_introns
cg10989716	chr12	81758854	0.0305676	0.0333777	6.42845e-06	hyper	PPFIA2;PPFIA2	hg38_genes_promoters;hg38_genes_introns
cg22102798	chr19	42356182	-0.0378937	0.0333777	6.24774e-06	hypo	MEGF8;MEGF8;MEGF8	hg38_genes_1to5kb;hg38_genes_5UTRs;hg38_genes_exons
cg00118103	chr7	45917864	-0.0314578	0.0410669	6.94355e-06	hypo	IGFBP3;IGFBP3;IGFBP3	hg38_genes_promoters;hg38_genes_1to5kb;hg38_genes_introns
cg00181527	chr9	132878776	-0.0276946	0.0410669	8.13751e-06	hypo	SPACA9;AK8;AK8;SPACA9	hg38_genes_promoters;hg38_genes_promoters;hg38_genes_exons;hg38_genes_introns
cg01462946	chr17	45410444	-0.0398956	0.0410669	8.73388e-06	hypo	ARHGAP27;ARHGAP27;ARHGAP27	hg38_genes_promoters;hg38_genes_1to5kb;hg38_genes_introns
cg04594691	chr7	139427618	-0.0305602	0.0410669	8.77234e-06	hypo	LOC100129148	hg38_genes_introns
cg05325369	chr19	45716971	-0.0343303	0.0410669	9.08053e-06	hypo	FBXO46;FBXO46	hg38_genes_1to5kb;hg38_genes_introns
cg06804879	chr17	39200534	-0.0287654	0.0410669	8.1934e-06	hypo	RPL19;CACNB1;RPL19;RPL19;RPL19	hg38_genes_promoters;hg38_genes_1to5kb;hg38_genes_5UTRs;hg38_genes_exons;hg38_genes_introns
cg07744623	chr20	45833706	-0.043514	0.0410669	7.00224e-06	hypo	SNX21;SNX21;TNNC2;TNNC2	hg38_genes_promoters;hg38_genes_1to5kb;hg38_genes_5UTRs;hg38_genes_exons
cg08737877	chr19	8689956	-0.0348119	0.0410669	9.25263e-06	hypo
cg10363003	chr7	33062970	-0.0467298	0.0410669	7.22468e-06	hypo	LOC124901610;NT5C3A;LOC124901610	hg38_genes_promoters;hg38_genes_promoters;hg38_genes_exons
cg11118922	chr14	102316883	0.0298716	0.0410669	6.47991e-06	hyper	ZNF839;ZNF839	hg38_genes_promoters;hg38_genes_1to5kb
cg11130432	chr3	121993233	-0.0272301	0.0410669	7.17147e-06	hypo	ILDR1;ILDR1	hg38_genes_exons;hg38_genes_3UTRs
cg12738609	chr1	236345336	-0.0356873	0.0410669	7.8032e-06	hypo	EDARADD	hg38_genes_1to5kb
cg14088119	chr5	160938981	-0.035637	0.0410669	7.28829e-06	hypo	LINC02159	hg38_genes_promoters
cg19690051	chr11	65181963	-0.0699282	0.0410669	6.96198e-06	hypo	CAPN1;CAPN1-AS1;CAPN1;CAPN1;CAPN1;CAPN1	hg38_genes_promoters;hg38_genes_promoters;hg38_genes_1to5kb;hg38_genes_5UTRs;hg38_genes_exons;hg38_genes_introns
cg23715237	chr8	143944132	-0.0285518	0.0410669	9.26929e-06	hypo	PLEC;PLEC;PLEC	hg38_genes_promoters;hg38_genes_1to5kb;hg38_genes_introns
cg03045169	chr17	64506889	0.0257857	0.0472833	1.0028e-05	hyper	CEP95;DDX5;CEP95;DDX5;CEP95;DDX5;CEP95;DDX5	hg38_genes_promoters;hg38_genes_promoters;hg38_genes_1to5kb;hg38_genes_1to5kb;hg38_genes_5UTRs;hg38_genes_5UTRs;hg38_genes_exons;hg38_genes_exons
cg04981010	chr20	62666804	-0.0624403	0.0472833	1.15176e-05	hypo	SLCO4A1;SLCO4A1-AS1;SLCO4A1;SLCO4A1	hg38_genes_promoters;hg38_genes_promoters;hg38_genes_1to5kb;hg38_genes_introns
cg05728882	chr16	30757296	-0.0430164	0.0472833	9.33642e-06	hypo	RNF40;PHKG2;PHKG2;PHKG2	hg38_genes_1to5kb;hg38_genes_exons;hg38_genes_introns;hg38_genes_3UTRs
cg05942081	chr15	28989379	-0.0591662	0.0472833	1.25866e-05	hypo	APBA2;APBA2	hg38_genes_1to5kb;hg38_genes_introns
cg09418959	chr12	109573205	0.0286219	0.0472833	1.01866e-05	hyper	MVK;MVK;MMAB	hg38_genes_promoters;hg38_genes_1to5kb;hg38_genes_introns
cg10982668	chr7	30733807	-0.0322808	0.0472833	1.09713e-05	hypo	INMT	hg38_genes_introns
cg11201761	chr10	132274549	-0.0283007	0.0472833	1.11446e-05	hypo	STK32C	hg38_genes_introns
cg12563471	chr3	126551171	-0.0526617	0.0472833	1.12004e-05	hypo	C3orf22	hg38_genes_introns
cg13168447	chr6	100136080	-0.033727	0.0472833	1.19117e-05	hypo
cg17886413	chr4	751455	-0.0253667	0.0472833	9.85224e-06	hypo	PCGF3	hg38_genes_introns
cg22865542	chr19	46922234	-0.0282945	0.0472833	1.22256e-05	hypo	ARHGAP35	hg38_genes_exons
cg24046120	chr17	29929194	0.0259505	0.0472833	1.23997e-05	hyper	EFCAB5;SSH2	hg38_genes_promoters;hg38_genes_introns
cg26295990	chr16	30527021	-0.0390077	0.0472833	1.02377e-05	hypo	ZNF768;ZNF747	hg38_genes_promoters;hg38_genes_introns
cg27053957	chr2	199911150	-0.0457233	0.0472833	1.19868e-05	hypo	C2orf69;LOC101927687;LOC101927687;LOC101927687;LOC101927687	hg38_genes_promoters;hg38_genes_promoters;hg38_genes_1to5kb;hg38_genes_exons;hg38_genes_introns
cg00267793	chr4	152179659	-0.0457897	0.0481448	1.2735e-05	hypo	LOC105377489	hg38_genes_exons
cg03549948	chr6	41941998	-0.0590132	0.0481448	1.3615e-05	hypo	CCND3;CCND3;CCND3	hg38_genes_promoters;hg38_genes_1to5kb;hg38_genes_introns
cg06361606	chr1	154942704	0.0321865	0.0481448	1.40084e-05	hyper
cg07836663	chr1	2134728	-0.0362062	0.0481448	1.30944e-05	hypo	PRKCZ;PRKCZ	hg38_genes_promoters;hg38_genes_introns
cg08396677	chr2	135531129	0.0328111	0.0481448	1.33716e-05	hyper	R3HDM1;ZRANB3;ZRANB3;ZRANB3	hg38_genes_promoters;hg38_genes_promoters;hg38_genes_5UTRs;hg38_genes_exons
cg15309223	chr1	54053418	0.0284116	0.0481448	1.38242e-05	hyper	TCEANC2;MIR4781;TMEM59;TMEM59;TMEM59	hg38_genes_promoters;hg38_genes_promoters;hg38_genes_promoters;hg38_genes_5UTRs;hg38_genes_exons
cg20255711	chr19	35745465	0.0256151	0.0481448	1.42684e-05	hyper	PSENEN;LIN37;IGFLR1;U2AF1L4;LIN37;IGFLR1	hg38_genes_promoters;hg38_genes_promoters;hg38_genes_promoters;hg38_genes_promoters;hg38_genes_1to5kb;hg38_genes_1to5kb
cg20782850	chr6	116681042	-0.0377021	0.0481448	1.33206e-05	hypo	KPNA5	hg38_genes_promoters
cg27317150	chr6	109690977	0.0378183	0.0481448	1.43827e-05	hyper	FIG4;AK9;FIG4;AK9	hg38_genes_promoters;hg38_genes_promoters;hg38_genes_introns;hg38_genes_introns
cg00688539	chr16	4474774	-0.0364605	0.0494131	1.55719e-05	hypo	NMRAL1;HMOX2;HMOX2;NMRAL1;HMOX2;NMRAL1;LOC124903636	hg38_genes_promoters;hg38_genes_1to5kb;hg38_genes_5UTRs;hg38_genes_5UTRs;hg38_genes_exons;hg38_genes_exons;hg38_genes_exons
cg04616539	chr9	93914067	-0.0519768	0.0494131	1.50453e-05	hypo
cg07088126	chr17	4949282	0.0314152	0.0494131	1.44094e-05	hyper	ENO3;PFN1;ENO3;PFN1;ENO3;ENO3;ENO3	hg38_genes_promoters;hg38_genes_promoters;hg38_genes_1to5kb;hg38_genes_1to5kb;hg38_genes_5UTRs;hg38_genes_exons;hg38_genes_introns
cg07226813	chr3	49006941	-0.0384185	0.0494131	1.65202e-05	hypo	WDR6;WDR6;P4HTM;P4HTM	hg38_genes_promoters;hg38_genes_1to5kb;hg38_genes_exons;hg38_genes_3UTRs
cg07776191	chr3	40121155	-0.0598627	0.0494131	1.62889e-05	hypo	MYRIP;LOC124909367;EIF1B-AS1	hg38_genes_introns;hg38_genes_introns;hg38_genes_introns
cg09710605	chr6	42050865	-0.0256122	0.0494131	1.64442e-05	hypo	TAF8;CCND3;TAF8;CCND3;TAF8;TAF8;TAF8	hg38_genes_promoters;hg38_genes_promoters;hg38_genes_1to5kb;hg38_genes_1to5kb;hg38_genes_5UTRs;hg38_genes_exons;hg38_genes_introns
cg15390413	chr17	7445878	-0.0302314	0.0494131	1.65465e-05	hypo	FGF11;CHRNB1	hg38_genes_exons;hg38_genes_introns
cg23164678	chr6	83065768	-0.0606397	0.0494131	1.55148e-05	hypo	UBE3D;DOP1A;UBE3D;UBE3D	hg38_genes_promoters;hg38_genes_1to5kb;hg38_genes_5UTRs;hg38_genes_exons
cg26405376	chr5	176534104	-0.0409023	0.0494131	1.62968e-05	hypo	LOC124901143;RNF44;RNF44	hg38_genes_1to5kb;hg38_genes_1to5kb;hg38_genes_introns
cg27519942	chr1	245154930	-0.056047	0.0494131	1.53906e-05	hypo	KIF26B	hg38_genes_promoters
cg06412937	chr7	134646748	-0.0459077	0.0495298	1.87181e-05	hypo	BPGM	hg38_genes_promoters
cg08971734	chr5	56814611	0.0272878	0.0495298	1.84659e-05	hyper	MAP3K1	hg38_genes_promoters
cg09810313	chr17	17303117	0.0364843	0.0495298	1.76423e-05	hyper	NT5M	hg38_genes_promoters
cg15642255	chr19	1190084	-0.0537261	0.0495298	1.65862e-05	hypo	STK11	hg38_genes_introns
cg15883154	chr14	77028905	-0.0304012	0.0495298	1.68378e-05	hypo	LOC107984638;IRF2BPL;LINC02288;LOC107984638;LINC02288;LINC02289	hg38_genes_promoters;hg38_genes_promoters;hg38_genes_1to5kb;hg38_genes_introns;hg38_genes_introns;hg38_genes_introns
cg19017360	chr1	45688132	-0.045077	0.0495298	1.80454e-05	hypo	TMEM69;GPBP1L1;GPBP1L1	hg38_genes_promoters;hg38_genes_promoters;hg38_genes_1to5kb
cg19796514	chr17	47189222	-0.0740726	0.0495298	1.88629e-05	hypo	CDC27;CDC27;CDC27;CDC27	hg38_genes_promoters;hg38_genes_5UTRs;hg38_genes_exons;hg38_genes_introns
