## Supplemental Table 2 for "Differential DNA Methylation and Delirium After Anesthesia and Surgery"

### Sheet: Sheet1
Supplemental Table 2: Differentially methylated positions between participants 24 hours post surgery to 6 weeks post surgery
CpG	Chromosome	Postion (hg38)	Methylation Difference	LFDR	P-Value	Category	Gene Symbol	Annotation Type
cg05119480	chr12	104456967	0.0499949	0.000110134	1.40714e-10	hyper	CHST11;CHST11;CHST11	hg38_genes_promoters;hg38_genes_5UTRs;hg38_genes_exons
cg00314018	chr20	3795613	0.0357142	0.000276602	6.47623e-10	hyper	CDC25B;CDC25B	hg38_genes_promoters;hg38_genes_introns
cg12224898	chr2	96305713	0.0440392	0.00145656	1.28418e-09	hyper	SNRNP200;SNRNP200	hg38_genes_promoters;hg38_genes_introns
cg01883025	chr16	30429830	0.0357708	0.00217644	1.77549e-08	hyper	DCTPP1;ZNF771;DCTPP1;ZNF771	hg38_genes_promoters;hg38_genes_exons;hg38_genes_introns;hg38_genes_3UTRs
cg15504408	chr10	118342392	0.0261063	0.00217644	4.6362e-09	hyper	LINC00867;FAM204A;LINC00867;LINC00867	hg38_genes_promoters;hg38_genes_promoters;hg38_genes_exons;hg38_genes_introns
cg24102938	chr17	30117026	0.0312686	0.00217644	2.16012e-08	hyper	MIR423;NSRP1;NSRP1;NSRP1;NSRP1;NSRP1	hg38_genes_promoters;hg38_genes_promoters;hg38_genes_1to5kb;hg38_genes_5UTRs;hg38_genes_exons;hg38_genes_introns
cg01579019	chr8	27837999	0.033963	0.00286821	7.1127e-08	hyper	PBK;PBK;PBK	hg38_genes_promoters;hg38_genes_5UTRs;hg38_genes_exons
cg03498383	chr16	67968141	0.0283817	0.00286821	7.87495e-08	hyper	SLC12A4;SLC12A4	hg38_genes_1to5kb;hg38_genes_introns
cg05225373	chr14	55191249	0.0603901	0.00286821	6.98001e-08	hypo	LOC105370508;DLGAP5;DLGAP5	hg38_genes_promoters;hg38_genes_promoters;hg38_genes_introns
cg06665941	chr21	33230564	-0.0353017	0.00286821	2.4671e-08	hypo	IFNAR2;IFNAR2-IL10RB;LOC105372787	hg38_genes_introns;hg38_genes_introns;hg38_genes_introns
cg09544149	chr10	78829071	-0.103459	0.00286821	4.26791e-08	hyper
cg27565365	chr6	26286034	0.0306648	0.00286821	8.31771e-08	hyper	H4C8;LOC124901287	hg38_genes_promoters;hg38_genes_exons
cg26048388	chr10	7787720	0.0278907	0.00500579	1.07964e-07	hyper	ATP5F1C;KIN	hg38_genes_promoters;hg38_genes_introns
cg00260857	chr15	75903817	0.0292232	0.0077458	1.63117e-07	hyper	FBXO22	hg38_genes_promoters
cg11911418	chr18	50967389	0.0269841	0.0077458	1.18637e-07	hyper	ELAC1;SMAD4	hg38_genes_promoters;hg38_genes_promoters
cg12676149	chr6	30171857	0.0295573	0.0077458	2.71545e-07	hyper	TRIM15	hg38_genes_exons
cg21920221	chr5	172185885	0.0350501	0.0077458	2.2581e-07	hypo	STK10	hg38_genes_introns
cg22049485	chr12	120096994	-0.0254633	0.0077458	2.10915e-07	hyper	RAB35;RAB35	hg38_genes_exons;hg38_genes_3UTRs
cg26411549	chr1	28088800	0.0517312	0.0077458	1.79307e-07	hyper	EYA3	hg38_genes_promoters
cg01541398	chr17	67044867	0.0250906	0.011562	8.02518e-07	hyper	CACNG1	hg38_genes_exons
cg04251662	chr3	4493391	0.0457295	0.011562	7.60705e-07	hyper	ITPR1;ITPR1-DT;ITPR1;ITPR1	hg38_genes_promoters;hg38_genes_promoters;hg38_genes_5UTRs;hg38_genes_exons
cg06553033	chr12	52876455	0.0824712	0.011562	5.89323e-07	hyper
cg09867084	chr11	64144895	0.0679314	0.011562	7.42342e-07	hyper	MACROD1	hg38_genes_introns
cg13316736	chr6	21589456	0.0376361	0.011562	8.82438e-07	hypo	SOX4;LOC107986579;LOC107986579	hg38_genes_1to5kb;hg38_genes_exons;hg38_genes_introns
cg15440370	chr19	5690436	-0.0262957	0.011562	8.87437e-07	hypo	RPL36;RPL36;RPL36	hg38_genes_5UTRs;hg38_genes_exons;hg38_genes_introns
cg17608500	chr1	154983235	-0.0344484	0.011562	8.45068e-07	hyper	FLAD1;FLAD1	hg38_genes_promoters;hg38_genes_1to5kb
cg20674638	chr5	52988951	0.0269447	0.011562	2.96894e-07	hyper	ITGA2;ITGA2-AS1	hg38_genes_promoters;hg38_genes_introns
cg23522522	chr14	100725853	0.0250902	0.011562	7.18465e-07	hyper	DLK1;DLK1	hg38_genes_1to5kb;hg38_genes_introns
cg24218995	chr18	70205898	0.0294591	0.011562	4.71315e-07	hyper	LOC105372180;RTTN;RTTN;LOC105372180	hg38_genes_promoters;hg38_genes_promoters;hg38_genes_1to5kb;hg38_genes_exons
cg25050372	chr6	32196171	0.0314061	0.011562	5.24625e-07	hyper	GPSM3;GPSM3;NOTCH4;NOTCH4	hg38_genes_promoters;hg38_genes_1to5kb;hg38_genes_exons;hg38_genes_introns
cg26662298	chr7	39623591	0.0326868	0.011562	3.9093e-07	hyper	RALA;LOC107986785;RALA;RALA	hg38_genes_promoters;hg38_genes_promoters;hg38_genes_5UTRs;hg38_genes_exons
cg00875804	chr16	85611965	0.039866	0.0281389	2.38531e-06	hyper	GSE1;GSE1	hg38_genes_1to5kb;hg38_genes_introns
cg03207732	chr7	54758920	0.0264925	0.0281389	1.69439e-06	hypo	SEC61G-DT;SEC61G	hg38_genes_promoters;hg38_genes_introns
cg07280489	chr8	85106728	-0.0273185	0.0281389	1.06448e-06	hyper	LRRCC1;LRRCC1;LOC105375933;LOC105375933	hg38_genes_promoters;hg38_genes_1to5kb;hg38_genes_exons;hg38_genes_introns
cg07586149	chr6	170366700	0.0584724	0.0281389	2.30438e-06	hyper	FAM120B	hg38_genes_introns
cg10999189	chr20	34852453	0.057594	0.0281389	1.28792e-06	hyper	GGT7;GGT7	hg38_genes_promoters;hg38_genes_exons
cg16491990	chr2	20682276	0.039892	0.0281389	1.13528e-06	hyper
cg16532185	chr1	237088252	0.0843243	0.0281389	1.54355e-06	hyper	RYR2	hg38_genes_introns
cg22102798	chr19	42356182	0.0405324	0.0281389	1.86187e-06	hypo	MEGF8;MEGF8;MEGF8	hg38_genes_1to5kb;hg38_genes_5UTRs;hg38_genes_exons
cg23010444	chr6	139376135	-0.0314812	0.0281389	1.99206e-06	hyper	CITED2;LOC102723690;LOC107986651	hg38_genes_1to5kb;hg38_genes_introns;hg38_genes_introns
cg23456306	chr19	1286261	0.0296234	0.0281389	9.08878e-07	hyper	EFNA2	hg38_genes_exons
cg24248562	chr14	77377236	0.0287563	0.0281389	2.44316e-06	hyper	SAMD15;TMED8;SAMD15	hg38_genes_promoters;hg38_genes_promoters;hg38_genes_introns
cg25873335	chr4	51842885	0.0523486	0.0281389	1.7284e-06	hyper	DCUN1D4;DCUN1D4	hg38_genes_promoters;hg38_genes_1to5kb
cg00267793	chr4	152179659	0.0494093	0.0399366	3.39933e-06	hypo	LOC105377489	hg38_genes_exons
cg04681472	chr5	149847657	-0.0371277	0.0399366	3.3789e-06	hyper	PPARGC1B;PPARGC1B	hg38_genes_exons;hg38_genes_3UTRs
cg06360218	chr22	32951821	0.0689067	0.0399366	2.5278e-06	hyper	SYN3;SYN3	hg38_genes_1to5kb;hg38_genes_introns
cg07690193	chr13	60451499	0.0354834	0.0399366	3.1699e-06	hyper	TDRD3	hg38_genes_introns
cg13170934	chr1	156752355	0.0271112	0.0399366	2.91973e-06	hyper	HDGF;HDGF;HDGF;PRCC;HDGF	hg38_genes_promoters;hg38_genes_1to5kb;hg38_genes_exons;hg38_genes_introns;hg38_genes_introns
cg14088119	chr5	160938981	0.0373561	0.0399366	3.50581e-06	hypo	LINC02159	hg38_genes_promoters
cg20087917	chr14	77457696	-0.0281486	0.0399366	3.05196e-06	hypo	AHSA1;VIPAS39;AHSA1;VIPAS39;VIPAS39	hg38_genes_promoters;hg38_genes_promoters;hg38_genes_1to5kb;hg38_genes_1to5kb;hg38_genes_exons
cg26213561	chr10	21497419	-0.0273007	0.0399366	3.13376e-06	hyper	MIR1915HG;MIR1915	hg38_genes_promoters;hg38_genes_promoters
cg27086442	chr16	15056138	0.0326269	0.0399366	2.88633e-06	hyper	NTAN1;PDXDC1	hg38_genes_promoters;hg38_genes_introns
cg02564102	chr3	47782124	0.0250128	0.0400905	4.13255e-06	hyper	SMARCC1	hg38_genes_promoters
cg10257478	chr12	50763881	0.0256412	0.0400905	4.13812e-06	hyper	ATF1;ATF1;LOC124902932	hg38_genes_promoters;hg38_genes_introns;hg38_genes_introns
cg13446658	chr10	133378575	0.0376163	0.0400905	4.27342e-06	hyper	PAOX;PAOX;LOC124902563	hg38_genes_promoters;hg38_genes_1to5kb;hg38_genes_1to5kb
cg24594830	chr12	77065572	0.0307983	0.0400905	3.53878e-06	hyper	E2F7	hg38_genes_promoters
cg00181527	chr9	132878776	0.0283078	0.0454892	6.81547e-06	hypo	SPACA9;AK8;AK8;SPACA9	hg38_genes_promoters;hg38_genes_promoters;hg38_genes_exons;hg38_genes_introns
cg01800614	chr6	29751319	-0.0319975	0.0454892	5.1597e-06	hyper	IFITM4P;HLA-F-AS1;HLA-F-AS1	hg38_genes_promoters;hg38_genes_1to5kb;hg38_genes_introns
cg05264446	chr3	187739340	0.0435884	0.0454892	4.36913e-06	hyper	BCL6-AS1;BCL6;BCL6	hg38_genes_1to5kb;hg38_genes_1to5kb;hg38_genes_introns
cg05942081	chr15	28989379	0.0621212	0.0454892	5.94983e-06	hyper	APBA2;APBA2	hg38_genes_1to5kb;hg38_genes_introns
cg06990379	chr1	97920653	0.0343747	0.0454892	6.70995e-06	hyper	DPYD;LOC124904227	hg38_genes_introns;hg38_genes_introns
cg07744623	chr20	45833706	0.0440096	0.0454892	7.391e-06	hypo	SNX21;SNX21;TNNC2;TNNC2	hg38_genes_promoters;hg38_genes_1to5kb;hg38_genes_5UTRs;hg38_genes_exons
cg09418959	chr12	109573205	-0.0295795	0.0454892	6.68915e-06	hyper	MVK;MVK;MMAB	hg38_genes_promoters;hg38_genes_1to5kb;hg38_genes_introns
cg11130432	chr3	121993233	0.0278067	0.0454892	6.08052e-06	hyper	ILDR1;ILDR1	hg38_genes_exons;hg38_genes_3UTRs
cg12563471	chr3	126551171	0.0544275	0.0454892	7.02915e-06	hyper	C3orf22	hg38_genes_introns
cg14078322	chr17	82698964	0.0345718	0.0454892	6.40744e-06	hyper	RAB40B;RAB40B	hg38_genes_promoters;hg38_genes_1to5kb
cg15078013	chr10	45000768	0.0343764	0.0454892	6.90021e-06	hyper	ZNF22;ZNF22-AS1;ZNF22-AS1;LOC105378283;ZNF22-AS1	hg38_genes_promoters;hg38_genes_1to5kb;hg38_genes_exons;hg38_genes_introns;hg38_genes_introns
cg23508264	chr11	62647552	0.0277865	0.0454892	6.85612e-06	hyper	GANAB;INTS5	hg38_genes_promoters;hg38_genes_exons
cg26334530	chr17	49940739	0.0619918	0.0454892	6.61516e-06	hyper
cg26522244	chr16	71289219	0.0424219	0.0454892	6.48833e-06		CMTR2;CMTR2;CMTR2;LOC102723786;CMTR2	hg38_genes_promoters;hg38_genes_5UTRs;hg38_genes_exons;hg38_genes_introns;hg38_genes_introns
