## Supplemental Table 3 for "Differential DNA Methylation and Delirium After Anesthesia and Surgery"

### Sheet: Sheet1
Supplemental Table 3: Differentially methylated positions between POD and non-POD participants at baseline
CpG	Chromosome	Postion (hg38)	Methylation Difference	LFDR	P-Value	Category	Gene Symbol	Annotation Type
cg11929501	chr17	51260354	-0.0304787	0.000455203	1.73195e-14	hypo	UTP18;MBTD1;MBTD1	hg38_genes_promoters;hg38_genes_promoters;hg38_genes_1to5kb
cg00523384	chr4	103423409	0.0583123	0.00950542	1.14228e-07	hyper	LINC02428;LINC02428;LINC02428;LINC02428	hg38_genes_promoters;hg38_genes_1to5kb;hg38_genes_exons;hg38_genes_introns
cg00780036	chr8	51122033	0.0641623	0.00950542	4.71365e-08	hyper
cg02781692	chr3	52041705	0.0431469	0.00950542	1.82929e-08	hyper
cg14835009	chr22	17743174	0.126183	0.00950542	8.26397e-10	hyper	BID;BID	hg38_genes_1to5kb;hg38_genes_introns
cg20149741	chr19	10106051	-0.0531577	0.00950542	1.12413e-07	hypo	PPAN-P2RY11;PPAN;SNORD105;PPAN;SNORD105B;ANGPTL6	hg38_genes_promoters;hg38_genes_promoters;hg38_genes_1to5kb;hg38_genes_1to5kb;hg38_genes_1to5kb;hg38_genes_1to5kb
cg27088466	chr22	44969157	0.0713304	0.00950542	9.15799e-08	hyper	PHF21B;PHF21B	hg38_genes_promoters;hg38_genes_introns
cg27282641	chr3	50093747	0.0787873	0.00950542	9.7592e-08	hyper	RBM6;RBM5;RBM6;RBM5	hg38_genes_exons;hg38_genes_exons;hg38_genes_3UTRs;hg38_genes_3UTRs
