## Supplemental Table 4 for "Differential DNA Methylation and Delirium After Anesthesia and Surgery"

### Sheet: Sheet1
Supplemental Table 4: Differentially methylated positions between POD and non-POD participants at 24 hours post surgery
CpG	Chromosome	Postion (hg38)	Methylation Difference	LFDR	P-Value	Category	Gene Symbol	Annotation Type
cg26534057	chr16	19290644	0.0609854	1.61404e-07	3.30624e-13	hyper	CLEC19A	hg38_genes_introns
cg05583200	chr6	75399563	0.0864174	3.11212e-06	1.12954e-11	hyper	LOC124901509;FILIP1	hg38_genes_promoters;hg38_genes_introns
cg15331088	chr8	650555	0.0540525	2.56362e-05	1.1835e-11	hyper	ERICH1	hg38_genes_introns
cg10739715	chr6	28977730	-0.0601655	0.000493482	1.26048e-10	hypo
cg00908631	chr1	50967944	0.0276031	0.000750976	4.58634e-09	hyper	CDKN2C;CDKN2C;CDKN2C;CDKN2C	hg38_genes_promoters;hg38_genes_1to5kb;hg38_genes_5UTRs;hg38_genes_exons
cg02270243	chr14	54349084	0.040569	0.00175635	1.15615e-08	hyper
cg06299427	chr7	4215379	0.0369769	0.00276617	2.40058e-08	hyper	SDK1	hg38_genes_introns
cg07501955	chr6	160974078	0.0493648	0.00276617	1.22937e-08	hyper	LOC102724087	hg38_genes_introns
cg03309967	chr19	35744283	0.0961802	0.00407141	2.72948e-08	hyper	PSENEN;LIN37;IGFLR1;U2AF1L4;IGFLR1;U2AF1L4	hg38_genes_1to5kb;hg38_genes_1to5kb;hg38_genes_1to5kb;hg38_genes_exons;hg38_genes_introns;hg38_genes_introns
cg05746134	chr19	33625001	0.109978	0.00407141	8.01485e-08	hyper	CHST8	hg38_genes_introns
cg10992481	chr6	3427999	-0.0800624	0.00407141	7.52573e-08	hypo	SLC22A23	hg38_genes_introns
cg12668043	chr7	148590628	0.0347505	0.00407141	1.10919e-07	hyper	C7orf33;LOC105375554;LOC124901766;LOC105375557	hg38_genes_promoters;hg38_genes_introns;hg38_genes_introns;hg38_genes_introns
cg13219804	chr17	34412304	-0.0823513	0.00407141	4.61332e-08	hypo	LOC124903986	hg38_genes_exons
cg21312434	chr19	12482838	-0.0859219	0.00407141	9.74541e-08	hypo	ZNF709	hg38_genes_introns
cg23513363	chr10	43322549	-0.0904042	0.00407141	8.80324e-08	hypo	LINC02633;LINC02633;LINC02633;LOC105378271;LINC02633	hg38_genes_promoters;hg38_genes_1to5kb;hg38_genes_exons;hg38_genes_introns;hg38_genes_introns
cg27254620	chr6	27298076	-0.0252777	0.00407141	4.83748e-08	hypo
cg04111071	chr7	19773676	-0.0886327	0.0105995	2.21697e-07	hypo	TMEM196	hg38_genes_promoters
cg09371775	chr16	1038734	0.051155	0.0105995	1.60401e-07	hyper
cg13429270	chr18	10727601	0.0446207	0.0105995	2.21272e-07	hyper	PIEZO2	hg38_genes_introns
cg02510428	chr22	20964475	0.0789761	0.0150099	2.30575e-07	hyper	AIFM3;AIFM3;LINC01637	hg38_genes_promoters;hg38_genes_1to5kb;hg38_genes_exons
cg13469600	chr1	18646425	-0.0437634	0.0150099	3.44684e-07	hypo	PAX7	hg38_genes_introns
cg02255551	chr14	99632757	0.048182	0.020777	8.89413e-07	hyper
cg03233656	chr2	64987491	-0.0943927	0.020777	4.42634e-07	hypo	SLC1A4;SLC1A4;LINC02245	hg38_genes_promoters;hg38_genes_1to5kb;hg38_genes_introns
cg03370451	chr21	41641649	0.0788137	0.020777	9.18643e-07	hyper
cg04353586	chr1	6979263	0.0293901	0.020777	1.08538e-06	hyper	CAMTA1	hg38_genes_introns
cg05283095	chr11	119918530	0.0626042	0.020777	1.35798e-06	hyper	LOC105369526;LOC105369526	hg38_genes_promoters;hg38_genes_introns
cg05912906	chr19	16463164	-0.0315735	0.020777	4.90667e-07	hypo	EPS15L1	hg38_genes_introns
cg08406698	chr6	168384640	0.103577	0.020777	6.99628e-07	hyper
cg08792629	chr16	391986	0.0571434	0.020777	1.46892e-06	hyper	NME4;PGAP6;LOC100134368	hg38_genes_1to5kb;hg38_genes_1to5kb;hg38_genes_exons
cg11475325	chr14	71141942	-0.0427603	0.020777	1.18316e-06	hypo
cg13511253	chr18	50614972	0.0830432	0.020777	6.27104e-07	hyper	MAPK4	hg38_genes_introns
cg15191636	chr3	15175446	0.0671749	0.020777	1.33076e-06	hyper	COL6A4P1;COL6A4P1	hg38_genes_promoters;hg38_genes_introns
cg15648283	chr21	44423617	0.0438623	0.020777	1.42744e-06	hyper	TRPM2;TRPM2;TRPM2-AS	hg38_genes_1to5kb;hg38_genes_introns;hg38_genes_introns
cg15971878	chr2	226063970	0.0848973	0.020777	1.38241e-06	hyper
cg16427046	chr10	77687791	0.0359149	0.020777	7.92903e-07	hyper	LOC105378372	hg38_genes_introns
cg16859236	chr16	80939006	0.069627	0.020777	1.04987e-06	hyper	ARLNC1	hg38_genes_introns
cg17152389	chr22	38507020	0.0422422	0.020777	9.45551e-07	hyper	DDX17;DDX17;DDX17	hg38_genes_promoters;hg38_genes_1to5kb;hg38_genes_introns
cg17177699	chr19	10009918	-0.0532465	0.020777	1.44298e-06	hypo	RDH8;COL5A3	hg38_genes_1to5kb;hg38_genes_introns
cg20038187	chr10	131751721	0.0741409	0.020777	1.39745e-06	hyper
cg22230581	chr1	79364729	0.0319397	0.020777	4.20112e-07	hyper	LOC105378810	hg38_genes_introns
cg22560526	chr2	114056473	0.0805648	0.020777	1.48708e-06	hyper
cg24303143	chr2	150573633	0.0429783	0.020777	6.3868e-07	hyper	LINC01920	hg38_genes_1to5kb
cg00523384	chr4	103423409	0.0512323	0.0268525	2.29264e-06	hyper	LINC02428;LINC02428;LINC02428;LINC02428	hg38_genes_promoters;hg38_genes_1to5kb;hg38_genes_exons;hg38_genes_introns
cg01214459	chr12	1828990	0.0449194	0.0268525	3.95958e-06	hyper	LRTM2;CACNA2D4	hg38_genes_introns;hg38_genes_introns
cg02250948	chr14	86935660	0.127374	0.0268525	2.34614e-06	hyper
cg02359746	chr8	32724520	0.0413042	0.0268525	3.6652e-06	hyper	NRG1	hg38_genes_introns
cg02497444	chr21	44254259	0.0361558	0.0268525	2.12583e-06	hyper	DNMT3L;DNMT3L	hg38_genes_1to5kb;hg38_genes_introns
cg03222271	chr22	25851525	0.046405	0.0268525	3.35475e-06	hyper	MYO18B;MYO18B	hg38_genes_exons;hg38_genes_3UTRs
cg03694587	chr7	157527394	0.0363165	0.0268525	2.33368e-06	hyper
cg04552784	chr13	101523863	0.0497165	0.0268525	2.72115e-06	hyper	ITGBL1	hg38_genes_introns
cg05054683	chr16	1074349	0.0367755	0.0268525	3.67481e-06	hyper	SSTR5-AS1;SSTR5;SSTR5-AS1;SSTR5;SSTR5-AS1	hg38_genes_promoters;hg38_genes_1to5kb;hg38_genes_1to5kb;hg38_genes_introns;hg38_genes_introns
cg05610904	chr17	33572786	0.0423933	0.0268525	2.88967e-06	hyper	ASIC2-AS1;ASIC2	hg38_genes_introns;hg38_genes_introns
cg06266991	chr6	32105346	0.0334721	0.0268525	3.92166e-06	hyper	TNXB;ATF6B	hg38_genes_introns;hg38_genes_introns
cg06801385	chr5	1152247	0.0554749	0.0268525	2.96676e-06	hyper
cg06975256	chr22	29597276	0.062211	0.0268525	2.62908e-06	hyper
cg07850221	chr19	35744208	0.0648985	0.0268525	2.64895e-06	hyper	PSENEN;LIN37;IGFLR1;U2AF1L4;IGFLR1;U2AF1L4	hg38_genes_1to5kb;hg38_genes_1to5kb;hg38_genes_1to5kb;hg38_genes_exons;hg38_genes_introns;hg38_genes_introns
cg08710524	chr8	3708104	0.0580392	0.0268525	3.86958e-06	hyper	CSMD1	hg38_genes_introns
cg09892121	chr5	1407204	0.08361	0.0268525	2.35153e-06	hyper	SLC6A3	hg38_genes_introns
cg10466858	chr8	31275516	0.0832201	0.0268525	4.03268e-06	hyper	LOC101929492	hg38_genes_promoters
cg10574834	chr6	5078494	0.0664697	0.0268525	2.18968e-06	hyper	LYRM4-AS1	hg38_genes_introns
cg11209087	chr14	26255153	0.104397	0.0268525	3.18333e-06	hyper
cg12172721	chr14	61356091	-0.0450911	0.0268525	3.58067e-06	hypo	PRKCH;PRKCH	hg38_genes_1to5kb;hg38_genes_introns
cg14321539	chr8	52413824	0.0304969	0.0268525	3.72727e-06	hyper	ST18;ST18	hg38_genes_1to5kb;hg38_genes_introns
cg14838256	chr4	55346518	-0.067966	0.0268525	3.9982e-06	hypo	SRD5A3;SRD5A3;LINC02928	hg38_genes_1to5kb;hg38_genes_exons;hg38_genes_exons
cg15073419	chr11	120510588	0.0623198	0.0268525	2.97724e-06	hyper	GRIK4	hg38_genes_1to5kb
cg16261259	chr5	152505513	0.0954723	0.0268525	1.53054e-06	hyper	LOC124901117;LOC105378237	hg38_genes_introns;hg38_genes_introns
cg19837112	chr7	2061506	0.0660549	0.0268525	3.13211e-06	hyper	MAD1L1	hg38_genes_introns
cg19970014	chr17	65220309	0.0536569	0.0268525	2.38898e-06	hyper	RGS9	hg38_genes_introns
cg20149741	chr19	10106051	-0.0455437	0.0268525	4.14706e-06	hypo	PPAN-P2RY11;PPAN;SNORD105;PPAN;SNORD105B;ANGPTL6	hg38_genes_promoters;hg38_genes_promoters;hg38_genes_1to5kb;hg38_genes_1to5kb;hg38_genes_1to5kb;hg38_genes_1to5kb
cg20491695	chr11	45698276	0.0570897	0.0268525	3.01023e-06	hyper
cg23401756	chr16	67980078	0.0477609	0.0268525	1.66852e-06	hyper	DPEP3	hg38_genes_introns
cg24866792	chr20	33193527	0.0489665	0.0268525	3.55224e-06	hyper	BPIFA4P;BPIFA4P	hg38_genes_promoters;hg38_genes_1to5kb
cg25942940	chr1	8210585	0.0690195	0.0268525	3.87289e-06	hyper	LINC01714;LINC01714	hg38_genes_exons;hg38_genes_introns
cg27088466	chr22	44969157	0.0622957	0.0268525	2.26175e-06	hyper	PHF21B;PHF21B	hg38_genes_promoters;hg38_genes_introns
cg03128060	chr6	142302630	-0.112253	0.0449645	5.19553e-06	hypo	ADGRG6;ADGRG6;ADGRG6	hg38_genes_5UTRs;hg38_genes_exons;hg38_genes_introns
cg03319195	chr5	152505528	0.127458	0.0449645	5.1389e-06	hyper	LOC124901117;LOC105378237	hg38_genes_introns;hg38_genes_introns
cg06468978	chr16	1195599	0.039858	0.0449645	4.92178e-06	hyper	CACNA1H;CACNA1H;CACNA1H	hg38_genes_exons;hg38_genes_introns;hg38_genes_3UTRs
cg08577298	chr5	180389878	0.0499557	0.0449645	5.0372e-06	hyper
cg10646020	chr16	82068081	0.0555882	0.0449645	4.63731e-06	hyper	HSD17B2;HSD17B2-AS1;HSD17B2;HSD17B2-AS1	hg38_genes_promoters;hg38_genes_1to5kb;hg38_genes_introns;hg38_genes_introns
cg13968061	chr1	159587467	0.027422	0.0449645	5.43404e-06	hyper	APCS	hg38_genes_promoters
cg16815082	chr7	98674588	0.0357215	0.0449645	5.6781e-06	hyper
cg19056444	chr4	1208315	0.0435753	0.0449645	5.54101e-06	hyper	SPON2;CTBP1-AS;LOC100130872;SPON2;LOC100130872;SPON2;LOC100130872	hg38_genes_promoters;hg38_genes_1to5kb;hg38_genes_1to5kb;hg38_genes_exons;hg38_genes_exons;hg38_genes_introns;hg38_genes_introns
cg20776758	chr12	115542731	0.047212	0.0449645	4.44103e-06	hyper
cg22856568	chr6	163655721	0.0841454	0.0449645	4.9194e-06	hyper
cg22950813	chr19	3394589	0.0352432	0.0449645	4.91334e-06	hyper	NFIC	hg38_genes_introns
cg26466145	chr3	188948141	-0.0496365	0.0449645	5.52359e-06	hypo	TPRG1-AS1;TPRG1	hg38_genes_promoters;hg38_genes_introns
cg26727817	chr10	121617327	0.0590638	0.0449645	4.65849e-06	hyper
