## Supplemental Table 5 for "Differential DNA Methylation and Delirium After Anesthesia and Surgery"

### Sheet: Sheet1
Supplemental Table 5: Differentially methylated positions between POD and non-POD participants at 6 weeks post surgery
CpG	Chromosome	Postion (hg38)	Methylation Difference	LFDR	P-Value	Category	Gene Symbol	Annotation Type
cg05583200	chr6	75399563	0.0848453	0.0436893	1.23296e-07	hyper	LOC124901509;FILIP1	hg38_genes_promoters;hg38_genes_introns
